# The neurodevelopmental spectrum of *CASK*-related disorder

**DOI:** 10.1101/2024.09.30.24314620

**Authors:** Jessica Martin, Alkistis Mavrogalou-Foti, Josefine Eck, Laura Hattersley, Kate Baker

**Affiliations:** MRC Cognition and Brain Sciences Unit, University of Cambridge; CASK Research Foundation; Department of Medical Genetics, University of Cambridge; Department of Pathology, University of Cambridge

**Keywords:** *CASK*-related disorder, X-linked Intellectual Disability, MICPCH, Epilepsy, Autism characteristics, Adaptive function, Cerebral Visual Impairment, Genetic, Sleep difficulties

## Abstract

**Background:** Pathogenic *CASK* variants are associated with neurodevelopmental disorders of variable severity including X-linked intellectual disability (XLID) and microcephaly with pontocerebellar hypoplasia (MICPCH). Although the number of diagnosed cases is rising, current understanding of the *CASK*-related neurodevelopmental spectrum is limited. Here, we systematically review the published characteristics of individuals with *CASK*-related disorder, and compare these to a more recently-diagnosed group. We provide quantitative information about the ranges of adaptive abilities, motor function, visual function and social-emotional-behavioural characteristics, and explore within-group associations.

**Methods:** 151 individuals with *CASK* variants were identified in published literature. 31 children and young people with *CASK* variants were recruited to the UK-based Brain and Behaviour in Neurodevelopmental disorder of Genetic Origin (BINGO) project. BINGO-participating caregivers completed a bespoke medical history questionnaire and battery of standardised neurodevelopmental measures.

**Results:** Comparing the recently diagnosed BINGO *CASK*-related disorder group to previously reported individuals, we found consistent prevalence of tone abnormalities, sensorineural hearing loss and epilepsy, but lower prevalence of severe/profound ID, MICPCH, optic atrophy and nystagmus. Areas of frequent difficulty not highlighted in previous reports include sleep difficulties and cerebral visual impairment (CVI). Neurodevelopmental characteristics were highly variable within the BINGO *CASK*-related disorder group, and group-wide patterns were similar to those observed in other rare genetic conditions. Within the BINGO *CASK*-related group, epilepsy is significantly associated with ID severity, after controlling for age. Sub-groups with MICPCH or microcephaly only have equivalent ranges of adaptive function, but MICPCH may be associated with more severe motor difficulties.

**Conclusion:** The spectrum of neurodevelopmental characteristics associated with *CASK*-related disorder appears to be broadening with increased access to genome-wide diagnostic testing. Further studies are needed to elucidate the relationships between *CASK* variants, structural brain development, epilepsy, and neurodevelopmental characteristics.
