## Supplementary Material 2 for "The neurodevelopmental spectrum of *CASK*-related disorder"

### Sheet: Supplementary Table 2
Research Paper	[1]	[2]a	[3]	[4]	[5]	[6]	[7]	[8]	[9]	[10]	[11]	[12]	[13]	[14]	Total; n (%)
Sample details
Sample size	5	9	20	16	3	11	8	17	3	4	6	34	4	11	151
Females	4	0	20	15	3	9	0	15	3	4	0	29	0	7	109 (72.2)
Age range / months	0.5-60	UNS	10-252	24-194	96-156	12-180	7- 60	5-204	34-144	17-300	1.3-588	6-312	19-168	12-168	0.5-588
Genetic details
SNVb	2/5	9/9	9/20	11/16	3/3	8/11	3/8	12/17	3/3	4/4	6/6	23/34	4/4	11/11	108/151 (71.5)
Truncating	0/2	0/9	5/9	5/11	3/3	2/8	2/3	9/12	0/3	1/4	0/6	11/23	0/4	9/11	47/108 (43.5)
Missense	2/2	8/9	0/9	2/11	0/3	2/8	0/3	1/12	3/3	1/4	6/6	7/23	4/4	2/11	38/108 (35.2)
Intronic	0/2	1/9	3/9	4/11	0/3	4/8	1/3	2/12	0/3	2/4	0/6	5/23	0/4	0/11	22/108 (20.4)
CNV	3/5	0/9	11/20	5/16	0/3	3/11	5/8	5/17	0/3	0/4	0/6	11/34	0/4	0/11	43/151 (28.5)
Intragenic	1/3	-	7/11	3/5	-	2/3	4/5	1/5	-	-	-	10/11	-	-	28/43 (65.1)
Multi-gene	1/3	-	4/11	2/5	-	1/3	1/5	4/5	-	-	-	1/11	-	-	14/43 (32.6)
Uncertain	1/3	-	0/11	0/5	-	0/3	0/5	0/5	-	-	-	0/11	-	-	1/43 (2.3)
Inheritancec
De novo	5/5	0/9	15/16	7/7	3/3	11/11	6/7	5/5	3/3	4/4	1/5	NR	1/3	7/10	68/88 (77.3)
Inherited	0/5	9/9	1/16	0/7	0/3	0/11	1/7	0/5	0/3	0/4	4/5	NR	2/3	3/10	20/88 (22.7)
Feeding difficulties	5/5	NR	9/15	NR	2/3	8/10	4/8	NR	NR	1/4	2/4	12/34	4/4	9/11	56/98 (57.1)
Tone abnormalities
Hypotonia	3/5	NR	8/16	11/16	NR	0/1	4/7	4/7	1/2	1/4	2/5	23/34	3/4	4/11	64/112 (57.1)
Hypertonia	NR	NR	5/16	NR	NR	1/1	2/7	0/7	1/2	0/4	2/5	23/34	1/4	3/11	38/91 (41.8)
Mixed	NR	NR	3/16	NR	NR	0/1	0/7	1/7	0/2	0/4	1/5	UNS	0/4	3/11	8/57(14.0)
OA
Optic atrophy	3/5	1/9	7/19	UNS	0/3	3/11	3/7	NR	0/3	0/4	0/3	10/34	2/4	3/10	32/112 (28.6)
Strabismus	0/5	3/9	5/19	UNS	0/3	2/11	1/7	NR	1/3	3/4	1/3	13/34	0/4	5/10	34/112 (30.4)
Nystagmus	0/5	6/9	2/19	UNS	0/3	1/11	0/7	NR	2/3	1/4	2/3	11/34	1/4	2/10	28/112 (25.0)
Other	0/5	1/9	5/19	UNS	0/3	8/11	5/7	NR	2/3	0/4	1/3	NR	3/4	5/10	30/78 (38.5)
SNHL	2/5	0/9	6/18	2/16	NR	4/11	2/5	NR	NR	NR	2/4	6/34	1/2	3/10	28/114 (24.6)
Seizures	2/5	3/9	5/19	9/16	NR	3/11	5/8	5/10	1/3	NR	5/5	17/34	3/4	8/11	66/135 (48.9)
DD/ID
Mild/moderate	1/4	5/9	1/19	UNS	NR	0/11	1/8	1/14	UNS	0/3	0/2	4/34	0/4	UNS	13/108 (12.0)
Severe	3/4	3/9	18/19	UNS	NR	11/11	3/8	13/14	UNS	2/3	2/2	22/34	4/4	UNS	81/108 (75.0)
Profound	0/4	1/9	0/19	UNS	NR	0/11	4/8	0/14	UNS	1/3	0/2	8/34	0/4	UNS	14/108 (13.0)
Developmental milestones
Able to sitd	1/4	NR	12/18	13/16	2/3	7/11	1/8	NR	2/2	NR	2/2	16/34	2/4	6/11	64/113 (56.6)
Age acquired / months	6	-	12-30	7-25	NR	13 - 36	NR	-	NR	-	NR	NR	24	12-18	6-36
Able to walke	0/3	NR	4/18	5/16	0/3	1/7	1/2	NR	2/2	NR	1/2	9/34	0/4	3/10	26/101 (25.7)
Age acquired / months	-	-	18-54	29-72	-	18	30	-	36	-	NR	NR	-	20-42	18-72
Verbal abilities	0/4	NR	5/19	5/16	0/1	6/8	1/1	NR	0/2	NR	1/3	NR	1/4	4/10	23/68 (33.8)
Brain abnormalitiese
MICPCH	5/5	0/1	20/20	16/16	3/3	11/11	7/8	17/17	3/3	0/3	1/4	31/34	1/4	6/10	121/139 (87.1)
CH and/or PH only	0/5	1/1	0/20	0/16	0/3	0/11	0/8	0/17	0/3	0/3	1/4	3/34	0/4	0/10	5/139 (3.6)
MI and other	0/5	0/1	0/20	0/16	0/3	0/11	0/8	0/17	0/3	0/3	1/4	0/34	2/4	1/10	4/139 (2.9)
MI and CH	0/5	0/1	0/20	0/16	0/3	0/11	0/8	0/17	0/3	1/3	0/4	0/34	1/4	1/10	3/139 (2.1)
MI only	0/5	0/1	0/20	0/16	0/3	0/11	1/8	0/17	0/3	0/3	0/4	0/34	0/4	2/10	3/139 (2.1)
No abnormalities	0/5	0/1	0/20	0/16	0/3	0/11	0/8	0/17	0/3	2/3	1/4	0/34	0/4	0/10	3/139 (2.1)
